# Sex Differences in Colonic Mucosal Microbiome of Irritable Bowel Syndrome Patients Compared to Healthy Controls

**DOI:** 10.1101/2024.07.31.24311317

**Authors:** Swapna Mahurkar-Joshi, Simer Shera, Jennifer Labus, Tien S. Dong, Jonathan P. Jacobs, Lin Chang

## Abstract

**Background:** Irritable bowel syndrome (IBS) is a female-predominant disorder of brain-gut interactions. Our previous study on colonic mucosal microbiota demonstrated significant differences between IBS bowel habit subtypes and showed that gut microbiota is associated with abdominal pain in IBS patients. However, there is no consensus on sex-related differences in mucosal microbiota in IBS compared to healthy controls (HC). We aimed to identify sex-related differences in the mucosal microbes associated with IBS.

**Methods:** Sigmoid mucosal biopsies were obtained from 97 Rome+ IBS patients and 54 healthy controls (HC). Mucosal microbiome was characterized using 16S rRNA sequencing and analyzed and general linear models were used to test group differences between IBS diagnosis and sex. Sex-specific relationships between mucosal microbiome and IBS symptoms were assessed using sparse partial least squares (sPLS) regression.

**Results:** Beta diversity was significantly different between men and women overall (p=.03) but not within IBS or HC. IBS women showed lower abundance of *Catenibacterium* and *Ruminoclstridium_9* and increased abundance of *Bacteroides*, *Escherichia/Shigella, Lachnoclostridium* and *Ruminococcaceae* compared to men with IBS (p<0.05). However, healthy women had a lower abundance of six distinct genera compared to healthy men. In women, higher IBS symptoms were associated with an increased abundance of bacteria including *prevotella_9,* and *paraprevotella*, however, in men, IBS symptoms were associated with increased abundances of genera such as *Dialister*. Interestingly, increased abundance of *Desulfovibrio* was associated with higher symptoms in women but lower symptoms in men.

**Conclusion:** There are distinct sex-related differences in the mucosal microbiome between IBS and healthy participants supporting the importance of studying sex-specific mechanisms in IBS pathophysiology.
