## Supplementary Table 1 for "Sex Differences in Colonic Mucosal Microbiome of Irritable Bowel Syndrome Patients Compared to Healthy Controls"

### Sheet: Supplementary Table 1
Supplementary Table 2. IBS and Sex-associated Microbiota Reported in Literature
IBS diagnosis-associated microbes							Sex-associated microbes
PMID	First author	Bacterium	Sample Type	Sample size of the study	Increased or decreased in IBS	Function	PMID	First Author	Increased or decreased in women
32552668	Liu T.	Prevotella	Fecal	116 (70 IBS, 46 HC)	Increased	immunological imbalance and localised or systemic diseases, likely through promoting mucosal Th17 immune responses	16461645	Mueller S.	Decreased in females compared to males
31765575	Wu K.	Prevotella	Fecal	120 (60 IBS, 60 HC)	Increased	pro-inflammatory role by producing lipopolysaccharide (LPS) that can activate Toll-like receptor 4 (TLR-4) and produce low-grade inflammation	29926167	Takagi T.	Decreased in females compared to males
34875198	Jacobs J.	Prevotella	Fecal	495 (318 IBS, 177 HC)	Increased	Not available
33826437	Wu G.	Prevotella	Fecal	63 (All IBS)	Increased	Not available
33794317	Su T.	Prevotella	Fecal	64 (44 IBS, 20 HC)	Increased	can positively interact with the other member of the community to promote increased carbohydrate fermentation
33826437	Valdez-Palomares F.	Paraprevotella	Fecal	63 (All IBS)	Increased	Not available	29897462	Insenser M.	Increased in females with PCOS
36114762	Villanueva-Millan M.	Desulfovibrio	Breath	171 (All IBS)	Increased	H2S-producing bacteria may contribute to the predominant constipation and diarrheal subtypes in IBS subjects	26833840	Jašarević E.	Increased in female mice exposed to stress
32586331	Cui X.	Desulfovibrio	Fecal	97 (Various Groups)	Increased	Not available
26239401	Pozuelo M.	Catenibacterium	Fecal	179 (113 IBS, 66 HC)	Decreased	butyrate-producing bacteria	29897462	Insenser M.	Increased in females with PCOS
34371973	Liu Y.	Ruminiclostridium	Fecal	80 (All IBS)	Decreased	Produce cellulosomes and efficiently degrade cellulose from plant cells, supporting digestive function of plant fibers
36275026	Abdelbary M.	Clostridium_sensu_stricto_1	Fecal	26 (14 IBD*, 12 HC)	Increased in IBD*	high expression of pro-inflammatory cytokines that disrupt intestinal barrier integri	27228093	Haro C.	Increased in obese females compared to obese males
34135557	Wen X.	Clostridium_sensu_stricto_1	Fecal	*Mouse model on ulcerative colitis (UC)	Increased in UC*	positively correlated with the expression of inflammation-related genes such as REG3G, CCL8 and IDO1	26757840	Wallis A.	Increased in females with more severe Myalgic Encephalomyelitis/Chronic Fatigue Syndrome (ME/CFS) symptoms
34869529	Oemcke L.	Candidatus_Arthromonitus	Fecal	*Mouse model on ulcerative colitis (UC)	Decreased	a potent inducer of the IgA response and Th17 cells and have been suggested to drive intestinal inflammation in UC
21518462	Rinttilä T.	Staphylococcus	Fecal	119 (96 IBS, 23 HC)	Increased	likely that the inflammatory response of the host rather than a particular individual pathogenic species is probably the key factor triggering the onset of IBS	27671360	Nowak J.	Decreased prevalence in females compared to males
25317113	Berstad A.	Staphylococcus	Rectal Swab	Case Study	Increased	may involve activation of innate immunity which in turn will modify tryptophan metabolism with a range of consequences including impaired brain and gut functions
28765474	Coker O.	Dialister	Gastric Mucosa	205 Samples	*Increased in individuals with gastric cancer *Positively correlated with stage of pre-gastric cancer	oral pathogenic tax that contribute to gastric carcinogenesis	30929328	Kim Y.	Increased in obese females compared to obese males
31500892	Sims T.	Dialister	Fecal	88 (42 Cervical Cancer*, 46 HC)	Increased in women with cervical cancer*	Not available
35726867	Choo C.	Finegoldia	Mucosal	97 IBS 54 healthy controls	Increased in IBS comapred to healthy controls	Induces inflammation by activating neutrophils (PMID: 32117109)	36557565	Gonçalves M.	Identified in male genital mucosa
35967326	Russo E.	Finegoldia	Ileal Mucosa	*28 with Crohn's Disease	*Increased in participants with Crohn's Disease following relapse after surgery	pro–inflammatory genus related to intestinal inflamed conditions	31776238	Ju.Y	Increased in nasal cavity of male participants comapred to females
